# Evaluating Diabetes Drug Targets for Vascular Dementia Prevention Using Drug Target Mendelian Randomisation

**DOI:** 10.64898/2026.09.22.26363326

**Authors:** Amy Packer, Lauren Austin, Dylan M. Williams, Victoria Taylor-Bateman, Emma L. Anderson

## Abstract

Vascular dementia (VaD) is a leading cause of cognitive decline with no disease-modifying therapies. It remains unclear whether diabetes drug targets causally influence VaD risk. We applied two-sample, drug target Mendelian randomisation (MR) to test whether modulation of eight antidiabetic drug targets may alter VaD risk. MR models used variants within genes encoding antidiabetic drug targets, selected according to their effects on circulating glycated haemoglobin (HbA1c, N = 437,749) in primary analyses, and cortex-specific *cis*-eQTLs (N = 2,683) in secondary analyses. Outcomes were clinically diagnosed VaD (N = 7,009 cases/899,672 controls) and neuroimaging markers of cerebrovascular disease: white matter hyperintensity volume (WMH; N = 50,970), inverse fractional anisotropy (iFA; N = 31,125), and mean diffusivity (MD; N = 31,147). Type-2 diabetes mellitus (T2DM; N= 62,892 cases/596,424 controls) served as a positive control outcome. Genetic instruments were available for seven of the relevant targets using both HbA1c and cortex *cis*-eQTL data. In primary HbA1c-scaled analyses, no antidiabetic drug target showed evidence of association with VaD risk or cerebrovascular neuroimaging markers, although *DPP4* inhibition demonstrated a suggestive protective association for VaD (OR = 0.68, 95% CI = 0.46 - 1.02, p = 0.063), though the confidence interval (CI) included the null. Secondary cortex *cis*-eQTL analyses were similarly null, except for *PPARG* modulation, which was predicted to reduce iFA (β = −0.50, 95% CI −0.99 to −0.02, p = 0.04). Overall, these findings provide little genetic evidence supporting currently licensed antidiabetic drugs as candidates for vascular dementia prevention, although *DPP4* inhibition warrants further investigation in larger datasets.
