## Supplementary Tables for "Evaluating Diabetes Drug Targets for Vascular Dementia Prevention Using Drug Target Mendelian Randomisation"

### Sheet: Contents
Table	Title
Supplementary Table 1	Genomic coordinates of diabetes drug target genes and corresponding cis-regions used for instrument selection
Supplementary Table 2	Proxy Selection for Positive Control Analyses
Supplementary Table 3	Genetic Variants used as Instrumental Variables in Primary Mendelian Randomisation Analyses and their Associations with Glycated Haemoglobin (HbA1c) and Outcomes
Supplementary Table 4	Genetic Variants used as Instrumental Variables in Secondary Mendelian Randomisation Analyses and their Associations with Cortex-Specific Cis-Expression Quantitative Trait Loci (eQTLs) and Outcomes
Supplementary Table 5	Primary analysis: Mendelian Randomisation Estimates of Antidiabetic Drug Targets on Vascular Dementia, Neuroimaging Markers, and Type 2 Diabetes Mellitus Scaled to Glycated Haemoglobin (HbA1c)
Supplementary Table 6	Secondary analysis: Mendelian Randomisation Estimates of Antidiabetic Drug Targets on Vascular Dementia, Neuroimaging Markers, and Type 2 Diabetes Mellitus Based on Cortex-Specific Cis-Expression Quantitative Trait Loci (eQTLs)

### Sheet: Supplementary Table 1
Supplementary Table 1. Genomic coordinates of diabetes drug target genes and corresponding cis-regions used for instrument selection
Drug target	Mechanism of action	Ensembl gene ID	Chromosome	Gene start position (GRCh38)	Gene end position (GRCh38)	Cis-region start (GRCh38)	Cis-region end (GRCh38)
ABCC8	Inhibitor	ENSG00000006071	chr11	17392498	17476845	16892498	17976845
DPP4	Inhibitor	ENSG00000197635	chr2	161992245	162074215	161492245	162574215
GLP1R	Agonist	ENSG00000112164	chr6	39048781	39091303	38548781	39591303
HRH1	Antagonist	ENSG00000196639	chr3	11137238	11263557	10637238	11763557
KCNJ1	Inhibitor	ENSG00000151704	chr11	128838020	128867296	128338020	129367296
KCNJ11	Inhibitor	ENSG00000187486	chr11	17482848	17486946	16982848	17986946
PPARG	Agonist	ENSG00000132170	chr3	12287368	12434344	11787368	12934344
SLC5A2	Inhibitor	ENSG00000140675	chr16	31483123	31490769	30983123	31990769
Note. Gene coordinates are based on the GRCh38 human genome reference assembly. Cis-regions were defined as ±500 kb from the gene coding sequence.

### Sheet: Supplementary Table 2
Supplementary Table 2. Proxy Selection for Positive Control Analyses
Target	Exposure	Outcome	Original_SNP	Original_Effect_Allele	Original_Other_Allele	Proxy_SNP	Proxy_Effect_Allele	Proxy_Other_Allele	r2	Proxy_status
DPP4	HbA1c (downstream biomarker)	T2DM (positive control)	rs13015258	G	T	rs6733162	C	G	0.8755	Proxy identified
KCNJ1	HbA1c (downstream biomarker)	T2DM (positive control)	rs12282352	T	C	rs12797048	A	G	0.611	Proxy identified
SLC5A2	HbA1c (downstream biomarker)	T2DM (positive control)	rs8050500	C	T					No suitable proxy identified; analysis performed using remaining SNP(s) identified
DPP4	eQTL	T2DM (positive control)	rs113082932	A	G					No suitable proxy identified; no analysis performed as no other SNP(s) identified as instruments
GLP1R	eQTL	T2DM (positive control)	rs10305526	T	C					No suitable proxy identified; no analysis performed as no other SNP(s) identified as instruments
KCNJ1	eQTL	T2DM (positive control)	rs4937378	T	C	rs948215	A	G	0.6728	Proxy identified
Note. Original SNPs and proxy SNPs used for positive control analyses for HbA1c and cortex-specific eQTLs where instruments identified in the exposure dataset were unavailable in the outcome dataset.
Proxy variants were selected using an r² threshold of 0.6.
Abbreviations: eQTL = expression quantitative trait locus; HbA1c = glycated haemoglobin; SNP = single nucleotide polymorphism.

### Sheet: Supplementary Table 3
Supplementary Table 3. Genetic Variants used as Instrumental Variables in Primary Mendelian Randomisation Analyses and their Associations with Glycated Haemoglobin (HbA1c) and Outcomes
Target	Exposure	Outcome	Rsid	Effect_allele	Other_allele	Effect_allele_frequency	Exposure_effect_size	Exposure_Lower_CI	Exposure_Upper_CI	Exposure_SE	Exposure_P	Outcome_effect_size	Outcome_Lower_CI	Outcome_Upper_CI	Outcome_SE	Outcome_P	mr_keep
ABCC8	HbA1c (downstream biomarker)	VaD	rs5219	C	T	0.639053	-0.0281884	-0.0322087	-0.0241681	0.00205117	2.3e-48	-0.0042	-0.042616	0.034216	0.0196	0.8318	TRUE
ABCC8	HbA1c (downstream biomarker)	WMH	rs5219	C	T	0.639053	-0.0281884	-0.0322087	-0.0241681	0.00205117	2.3e-48	-0.007	-0.0198699	0.00586991	0.00656628	0.2864	TRUE
ABCC8	HbA1c (downstream biomarker)	MD	rs5219	C	T	0.639053	-0.0281884	-0.0322087	-0.0241681	0.00205117	2.3e-48	-0.00350513	-0.0672022	0.0601919	0.0324985	0.914111	TRUE
ABCC8	HbA1c (downstream biomarker)	iFA	rs5219	C	T	0.639053	-0.0281884	-0.0322087	-0.0241681	0.00205117	2.3e-48	0.00598857	-0.0583792	0.0703563	0.0328407	0.855307	TRUE
ABCC8	HbA1c (downstream biomarker)	T2DM (positive control)	rs5219	C	T	0.639053	-0.0281884	-0.0322087	-0.0241681	0.00205117	2.3e-48	-0.0653	-0.080784	-0.049816	0.0079	1.77419e-16	TRUE
DPP4	HbA1c (downstream biomarker)	VaD	rs13015258	G	T	0.619321	-0.00956944	-0.0135255	-0.00561338	0.0020184	2.6e-06	-0.0367	-0.075312	0.001912	0.0197	0.0622	TRUE
DPP4	HbA1c (downstream biomarker)	WMH	rs13015258	G	T	0.619321	-0.00956944	-0.0135255	-0.00561338	0.0020184	2.6e-06	-0.0026	-0.0144475	0.00924754	0.00604466	0.6671	TRUE
DPP4	HbA1c (downstream biomarker)	MD	rs13015258	G	T	0.619321	-0.00956944	-0.0135255	-0.00561338	0.0020184	2.6e-06	-0.0351932	-0.0986525	0.0282661	0.0323772	0.277057	TRUE
DPP4	HbA1c (downstream biomarker)	iFA	rs13015258	G	T	0.619321	-0.00956944	-0.0135255	-0.00561338	0.0020184	2.6e-06	-0.0109972	-0.0751304	0.053136	0.032721	0.736806	TRUE
DPP4	HbA1c (downstream biomarker)	T2DM (positive control)	rs13015258	G	T	0.619321	-0.00956944	-0.0135255	-0.00561338	0.0020184	2.6e-06	-0.0241	-0.039976	-0.008224	0.0081	0.00295801	TRUE
GLP1R	HbA1c (downstream biomarker)	VaD	rs10305457	T	C	0.0936278	0.0257274	0.0191444	0.0323104	0.00335869	2.3e-15	-0.026	-0.092836	0.040836	0.0341	0.4451	TRUE
GLP1R	HbA1c (downstream biomarker)	WMH	rs10305457	T	C	0.0936278	0.0257274	0.0191444	0.0323104	0.00335869	2.3e-15	0.0099	-0.00862913	0.0284291	0.00945364	0.295	TRUE
GLP1R	HbA1c (downstream biomarker)	MD	rs10305457	T	C	0.0936278	0.0257274	0.0191444	0.0323104	0.00335869	2.3e-15	-0.0110329	-0.115116	0.0930504	0.0531037	0.835417	TRUE
GLP1R	HbA1c (downstream biomarker)	iFA	rs10305457	T	C	0.0936278	0.0257274	0.0191444	0.0323104	0.00335869	2.3e-15	0.0285045	-0.076644	0.133653	0.0536472	0.595192	TRUE
GLP1R	HbA1c (downstream biomarker)	T2DM (positive control)	rs10305457	T	C	0.0936278	0.0257274	0.0191444	0.0323104	0.00335869	2.3e-15	0.0429	0.017028	0.068772	0.0132	0.001166	TRUE
KCNJ11	HbA1c (downstream biomarker)	VaD	rs5219	C	T	0.639053	-0.0281884	-0.0322087	-0.0241681	0.00205117	2.3e-48	-0.0042	-0.042616	0.034216	0.0196	0.8318	TRUE
KCNJ11	HbA1c (downstream biomarker)	WMH	rs5219	C	T	0.639053	-0.0281884	-0.0322087	-0.0241681	0.00205117	2.3e-48	-0.007	-0.0198699	0.00586991	0.00656628	0.2864	TRUE
KCNJ11	HbA1c (downstream biomarker)	MD	rs5219	C	T	0.639053	-0.0281884	-0.0322087	-0.0241681	0.00205117	2.3e-48	-0.00350513	-0.0672022	0.0601919	0.0324985	0.914111	TRUE
KCNJ11	HbA1c (downstream biomarker)	iFA	rs5219	C	T	0.639053	-0.0281884	-0.0322087	-0.0241681	0.00205117	2.3e-48	0.00598857	-0.0583792	0.0703563	0.0328407	0.855307	TRUE
KCNJ11	HbA1c (downstream biomarker)	T2DM (positive control)	rs5219	C	T	0.639053	-0.0281884	-0.0322087	-0.0241681	0.00205117	2.3e-48	-0.0653	-0.080784	-0.049816	0.0079	1.77419e-16	TRUE
KCNJ1	HbA1c (downstream biomarker)	VaD	rs12282352	T	C	0.441538	-0.00859109	-0.012443	-0.00473922	0.00196524	7.7e-06	-0.0233	-0.061324	0.014724	0.0194	0.2288	TRUE
KCNJ1	HbA1c (downstream biomarker)	WMH	rs12282352	T	C	0.441538	-0.00859109	-0.012443	-0.00473922	0.00196524	7.7e-06	-0.0092	-0.0207383	0.00233828	0.00588688	0.1181	TRUE
KCNJ1	HbA1c (downstream biomarker)	MD	rs12282352	T	C	0.441538	-0.00859109	-0.012443	-0.00473922	0.00196524	7.7e-06	-0.0233459	-0.085228	0.0385362	0.0315725	0.459646	TRUE
KCNJ1	HbA1c (downstream biomarker)	iFA	rs12282352	T	C	0.441538	-0.00859109	-0.012443	-0.00473922	0.00196524	7.7e-06	0.0372073	-0.0253334	0.099748	0.0319085	0.243599	TRUE
KCNJ1	HbA1c (downstream biomarker)	T2DM (positive control)	rs12282352	T	C	0.441538	-0.00859109	-0.012443	-0.00473922	0.00196524	7.7e-06	0.0092	-0.006284	0.024684	0.0079	0.2464	TRUE
PPARG	HbA1c (downstream biomarker)	VaD	rs13066322	T	C	0.417909	-0.0431638	-0.0470363	-0.0392913	0.00197578	1.4e-113	-0.007	-0.046788	0.032788	0.0203	0.7291	TRUE
PPARG	HbA1c (downstream biomarker)	WMH	rs13066322	T	C	0.417909	-0.0431638	-0.0470363	-0.0392913	0.00197578	1.4e-113	-0.0005	-0.0118181	0.0108181	0.00577456	0.931	TRUE
PPARG	HbA1c (downstream biomarker)	MD	rs13066322	T	C	0.417909	-0.0431638	-0.0470363	-0.0392913	0.00197578	1.4e-113	0.00965211	-0.0524299	0.0717341	0.0316745	0.760575	TRUE
PPARG	HbA1c (downstream biomarker)	iFA	rs13066322	T	C	0.417909	-0.0431638	-0.0470363	-0.0392913	0.00197578	1.4e-113	-0.0129528	-0.0756916	0.049786	0.0320096	0.685736	TRUE
PPARG	HbA1c (downstream biomarker)	T2DM (positive control)	rs13066322	T	C	0.417909	-0.0431638	-0.0470363	-0.0392913	0.00197578	1.4e-113	-0.01	-0.025484	0.005484	0.0079	0.207	TRUE
SLC5A2	HbA1c (downstream biomarker)	VaD	rs8050500	C	T	0.444917	-0.0275689	-0.0314338	-0.023704	0.00197188	2.9e-49	0.0215	-0.016916	0.059916	0.0196	0.2721	TRUE
SLC5A2	HbA1c (downstream biomarker)	WMH	rs12921028	A	T	0.708833	-0.0118195	-0.0160558	-0.0075832	0.00216138	4.5e-08	-0.0026	-0.0145892	0.00938917	0.00611692	0.6708	TRUE
SLC5A2	HbA1c (downstream biomarker)	WMH	rs8050500	C	T	0.444917	-0.0275689	-0.0314338	-0.023704	0.00197188	2.9e-49	0.0026	-0.00895147	0.0141515	0.00589361	0.6591	TRUE
SLC5A2	HbA1c (downstream biomarker)	MD	rs8050500	C	T	0.444917	-0.0275689	-0.0314338	-0.023704	0.00197188	2.9e-49	-0.00626253	-0.0679851	0.05546	0.0314911	0.842368	TRUE
SLC5A2	HbA1c (downstream biomarker)	iFA	rs8050500	C	T	0.444917	-0.0275689	-0.0314338	-0.023704	0.00197188	2.9e-49	-0.00743477	-0.0697777	0.0549081	0.0318076	0.815187	TRUE
SLC5A2	HbA1c (downstream biomarker)	T2DM (positive control)	rs12921028	A	T	0.708833	-0.0118195	-0.0160558	-0.0075832	0.00216138	4.5e-08	-0.0092	-0.02586	0.00746	0.0085	0.2801	TRUE
Note. SNPs were selected from the cis-region of each drug target and clumped using an LD threshold of r² < 0.001.
Selected SNPs were extracted from outcome datasets where available. When an exposure SNP was unavailable in an outcome dataset, a proxy variant in linkage disequilibrium was used where available.
Abbreviations: HbA1c = glycated haemoglobin; LD = linkage disequilibrium; MR = Mendelian randomisation; SNP = single nucleotide polymorphism; VaD = vascular dementia; WMH = white matter hyperintensity volume; MD = mean diffusivity; iFA = inverse fractional anisotropy.

### Sheet: Supplementary Table 4
Supplementary Table 4. Genetic Variants used as Instrumental Variables in Secondary Mendelian Randomisation Analyses and their Associations with Cortex-Specific Cis-Expression Quantitative Trait Loci (eQTLs) and Outcomes
Target	Exposure	Outcome	Rsid	Effect_allele	Other_allele	Effect_allele_frequency	Exposure_effect_size	Exposure_Lower_CI	Exposure_Upper_CI	Exposure_SE	Exposure_P	Outcome_effect_size	Outcome_Lower_CI	Outcome_Upper_CI	Outcome_SE	Outcome_P	mr_keep
ABCC8	eQTL	VaD	rs11024275	T	C	0.296642	0.566631	0.512088	0.621174	0.027828	3.62479e-92	-0.0072	-0.048556	0.034156	0.0211	0.7338	TRUE
ABCC8	eQTL	WMH	rs11024275	T	C	0.296642	0.566631	0.512088	0.621174	0.027828	3.62479e-92	0.0082	-0.00390577	0.0203058	0.00617641	0.1843	TRUE
ABCC8	eQTL	MD	rs11024275	T	C	0.296642	0.566631	0.512088	0.621174	0.027828	3.62479e-92	0.0317974	-0.0349963	0.0985911	0.0340784	0.350793	TRUE
ABCC8	eQTL	iFA	rs11024275	T	C	0.296642	0.566631	0.512088	0.621174	0.027828	3.62479e-92	-0.0296635	-0.097151	0.037824	0.0344324	0.38897	TRUE
ABCC8	eQTL	T2DM (positive control)	rs11024275	T	C	0.296642	0.566631	0.512088	0.621174	0.027828	3.62479e-92	-0.0357	-0.052164	-0.019236	0.0084	2.326e-05	TRUE
DPP4	eQTL	VaD	rs113082932	A	G	0.224774	-0.426104	-0.491184	-0.361024	0.033204	1.07101e-37	-0.0133	-0.061516	0.034916	0.0246	0.5893	TRUE
DPP4	eQTL	WMH	rs113082932	A	G	0.224774	-0.426104	-0.491184	-0.361024	0.033204	1.07101e-37	0.0076	-0.00658907	0.0217891	0.00723932	0.2938	TRUE
DPP4	eQTL	MD	rs113082932	A	G	0.224774	-0.426104	-0.491184	-0.361024	0.033204	1.07101e-37	0.0388884	-0.0362945	0.114071	0.0383586	0.31068	TRUE
DPP4	eQTL	iFA	rs113082932	A	G	0.224774	-0.426104	-0.491184	-0.361024	0.033204	1.07101e-37	-0.0674211	-0.143392	0.00855026	0.0387609	0.0819727	TRUE
GLP1R	eQTL	MD	rs10305526	T	C	0.016342	0.602037	0.352525	0.851549	0.127302	2.25424e-06	-0.195725	-0.40871	0.0172604	0.108666	0.0716858	TRUE
GLP1R	eQTL	iFA	rs10305526	T	C	0.016342	0.602037	0.352525	0.851549	0.127302	2.25424e-06	0.218424	0.003069	0.433779	0.109875	0.046829	TRUE
KCNJ11	eQTL	VaD	rs35271178	C	T	0.437721	0.25098	0.196468	0.305492	0.027812	1.80909e-19	-0.004	-0.041828	0.033828	0.0193	0.8374	TRUE
KCNJ11	eQTL	WMH	rs35271178	C	T	0.437721	0.25098	0.196468	0.305492	0.027812	1.80909e-19	-0.0026	-0.0136443	0.00844426	0.00563483	0.6445	TRUE
KCNJ11	eQTL	MD	rs35271178	C	T	0.437721	0.25098	0.196468	0.305492	0.027812	1.80909e-19	-0.0295812	-0.0915789	0.0324165	0.0316315	0.349702	TRUE
KCNJ11	eQTL	iFA	rs35271178	C	T	0.437721	0.25098	0.196468	0.305492	0.027812	1.80909e-19	0.0286961	-0.0339524	0.0913446	0.0319635	0.36931	TRUE
KCNJ11	eQTL	T2DM (positive control)	rs35271178	C	T	0.437721	0.25098	0.196468	0.305492	0.027812	1.80909e-19	0.0564	0.041112	0.071688	0.0078	4.0346e-13	TRUE
KCNJ1	eQTL	VaD	rs4937378	T	C	0.230517	-0.201267	-0.267433	-0.135101	0.033758	2.49027e-09	-0.0315	-0.077952	0.014952	0.0237	0.1842	TRUE
KCNJ1	eQTL	WMH	rs4937378	T	C	0.230517	-0.201267	-0.267433	-0.135101	0.033758	2.49027e-09	0.0116	-0.0017979	0.0249979	0.00683566	0.0897	TRUE
KCNJ1	eQTL	MD	rs4937378	T	C	0.230517	-0.201267	-0.267433	-0.135101	0.033758	2.49027e-09	-0.0203636	-0.0936633	0.0529361	0.0373978	0.586093	TRUE
KCNJ1	eQTL	iFA	rs4937378	T	C	0.230517	-0.201267	-0.267433	-0.135101	0.033758	2.49027e-09	0.0395893	-0.0344722	0.113651	0.0377865	0.29478	TRUE
KCNJ1	eQTL	T2DM (positive control)	rs4937378	T	C	0.230517	-0.201267	-0.267433	-0.135101	0.033758	2.49027e-09	-0.0162	-0.031684	-0.000716	0.0079	0.0405695	TRUE
PPARG	eQTL	VaD	rs80182988	T	C	0.028111	-0.405404	-0.584591	-0.226217	0.091422	9.23281e-06	0.0115	-0.11002	0.13302	0.062	0.8524	TRUE
PPARG	eQTL	WMH	rs80182988	T	C	0.028111	-0.405404	-0.584591	-0.226217	0.091422	9.23281e-06	0.004	-0.0302418	0.0382418	0.0174703	0.8189	TRUE
PPARG	eQTL	MD	rs80182988	T	C	0.028111	-0.405404	-0.584591	-0.226217	0.091422	9.23281e-06	-0.0304753	-0.223852	0.162901	0.0986616	0.757409	TRUE
PPARG	eQTL	iFA	rs80182988	T	C	0.028111	-0.405404	-0.584591	-0.226217	0.091422	9.23281e-06	0.203865	0.00832913	0.399401	0.0997632	0.0410119	TRUE
PPARG	eQTL	T2DM (positive control)	rs80182988	T	C	0.028111	-0.405404	-0.584591	-0.226217	0.091422	9.23281e-06	0.1118	0.065544	0.158056	0.0236	2.22198e-06	TRUE
HRH1	eQTL	WMH	rs6772675	G	C	0.156686	-0.217506	-0.29424	-0.140772	0.03915	2.76391e-08	-0.0091	-0.0245918	0.00639176	0.00790396	0.2496	TRUE
HRH1	eQTL	T2DM (positive control)	rs6772675	G	C	0.156686	-0.217506	-0.29424	-0.140772	0.03915	2.76391e-08	0.0014	-0.02016	0.02296	0.011	0.8984	TRUE
Note. SNPs were selected from the cis-region of each drug target and clumped using an LD threshold of r² < 0.001.
Selected SNPs were extracted from outcome datasets where available. When an exposure SNP was unavailable in an outcome dataset, a proxy variant in linkage disequilibrium was used where available.
Abbreviations: eQTL = expression quantitative trait locus; LD = linkage disequilibrium; MR = Mendelian randomisation; SNP = single nucleotide polymorphism; VaD = vascular dementia; WMH = white matter hyperintensity volume; MD = mean diffusivity; iFA = inverse fractional anisotropy.

### Sheet: Supplementary Table 5
Supplementary Table 5. Primary analysis: Mendelian Randomisation Estimates of Antidiabetic Drug Targets on Vascular Dementia, Neuroimaging Markers, and Type 2 Diabetes Mellitus Scaled to Glycated Haemoglobin (HbA1c)
Exposure	Exposure_Scale	Target	Outcome	Outcome_Type	Effect_Measure	Number_of_SNPs	Effect_estimate	CI_95_Lower	CI_95_Upper	Standard_Error	P_value	F_statistic	Heterogeneity_Q	Heterogeneity_P	Significance_Threshold	Analysis_Status
HbA1c (downstream biomarker)	Per 0.1 SD lower HbA1c	ABCC8	VaD	Binary	OR	1	0.98521	0.859676	1.12908	0.0695	0.83	188.9			5e-08	Complete
HbA1c (downstream biomarker)	Per 0.1 SD lower HbA1c	ABCC8	WMH	Continuous	Beta	1	-0.0248	-0.0705	0.0208	0.0233	0.286	188.9			5e-08	Complete
HbA1c (downstream biomarker)	Per 0.1 SD lower HbA1c	ABCC8	iFA	Continuous	Beta	1	0.0212	-0.2071	0.2496	0.1165	0.855	188.9			5e-08	Complete
HbA1c (downstream biomarker)	Per 0.1 SD lower HbA1c	ABCC8	MD	Continuous	Beta	1	-0.0124	-0.2384	0.2135	0.1153	0.914	188.9			5e-08	Complete
HbA1c (downstream biomarker)	Per 0.1 SD lower HbA1c	ABCC8	T2DM	Binary	OR	1	0.793184	0.750812	0.838031	0.028	1.39e-16	188.9			5e-08	Complete
HbA1c (downstream biomarker)	Per 0.1 SD lower HbA1c	DPP4	VaD	Binary	OR	1	0.681472	0.455208	1.0202	0.2059	0.0625	22.5			1e-05	Complete
HbA1c (downstream biomarker)	Per 0.1 SD lower HbA1c	DPP4	WMH	Continuous	Beta	1	-0.0272	-0.151	0.0966	0.0632	0.667	22.5			1e-05	Complete
HbA1c (downstream biomarker)	Per 0.1 SD lower HbA1c	DPP4	iFA	Continuous	Beta	1	-0.1149	-0.7851	0.5553	0.3419	0.737	22.5			1e-05	Complete
HbA1c (downstream biomarker)	Per 0.1 SD lower HbA1c	DPP4	MD	Continuous	Beta	1	-0.3678	-1.0309	0.2954	0.3383	0.277	22.5			1e-05	Complete
HbA1c (downstream biomarker)	Per 0.1 SD lower HbA1c	DPP4	T2DM	Binary	OR	1	0.7774	0.65856	0.917686	0.0846	0.00293	22.5			1e-05	Complete
HbA1c (downstream biomarker)	Per 0.1 SD lower HbA1c	GLP1R	VaD	Binary	OR	1	1.10639	0.853252	1.43448	0.1325	0.446	58.7			5e-08	Complete
HbA1c (downstream biomarker)	Per 0.1 SD lower HbA1c	GLP1R	WMH	Continuous	Beta	1	-0.0385	-0.1105	0.0335	0.0367	0.295	58.7			5e-08	Complete
HbA1c (downstream biomarker)	Per 0.1 SD lower HbA1c	GLP1R	iFA	Continuous	Beta	1	-0.1108	-0.5195	0.2979	0.2085	0.595	58.7			5e-08	Complete
HbA1c (downstream biomarker)	Per 0.1 SD lower HbA1c	GLP1R	MD	Continuous	Beta	1	0.0429	-0.3617	0.4474	0.2064	0.835	58.7			5e-08	Complete
HbA1c (downstream biomarker)	Per 0.1 SD lower HbA1c	GLP1R	T2DM	Binary	OR	1	0.846454	0.765443	0.935944	0.0513	0.00115	58.7			5e-08	Complete
HbA1c (downstream biomarker)	Per 0.1 SD lower HbA1c	KCNJ11	VaD	Binary	OR	1	0.98521	0.859676	1.12908	0.0695	0.83	188.9			5e-08	Complete
HbA1c (downstream biomarker)	Per 0.1 SD lower HbA1c	KCNJ11	WMH	Continuous	Beta	1	-0.0248	-0.0705	0.0208	0.0233	0.286	188.9			5e-08	Complete
HbA1c (downstream biomarker)	Per 0.1 SD lower HbA1c	KCNJ11	iFA	Continuous	Beta	1	0.0212	-0.2071	0.2496	0.1165	0.855	188.9			5e-08	Complete
HbA1c (downstream biomarker)	Per 0.1 SD lower HbA1c	KCNJ11	MD	Continuous	Beta	1	-0.0124	-0.2384	0.2135	0.1153	0.914	188.9			5e-08	Complete
HbA1c (downstream biomarker)	Per 0.1 SD lower HbA1c	KCNJ11	T2DM	Binary	OR	1	0.793184	0.750812	0.838031	0.028	1.39e-16	188.9			5e-08	Complete
HbA1c (downstream biomarker)	Per 0.1 SD lower HbA1c	KCNJ1	VaD	Binary	OR	1	0.762464	0.489779	1.18697	0.2258	0.23	19.1			1e-05	Complete
HbA1c (downstream biomarker)	Per 0.1 SD lower HbA1c	KCNJ1	WMH	Continuous	Beta	1	-0.1071	-0.2414	0.0272	0.0685	0.118	19.1			1e-05	Complete
HbA1c (downstream biomarker)	Per 0.1 SD lower HbA1c	KCNJ1	iFA	Continuous	Beta	1	0.4331	-0.2949	1.1611	0.3714	0.244	19.1			1e-05	Complete
HbA1c (downstream biomarker)	Per 0.1 SD lower HbA1c	KCNJ1	MD	Continuous	Beta	1	-0.2717	-0.9921	0.4486	0.3675	0.46	19.1			1e-05	Complete
HbA1c (downstream biomarker)	Per 0.1 SD lower HbA1c	KCNJ1	T2DM	Binary	OR	1	1.11305	0.929508	1.33282	0.092	0.244	19.1			1e-05	Complete
HbA1c (downstream biomarker)	Per 0.1 SD lower HbA1c	PPARG	VaD	Binary	OR	1	0.983931	0.897269	1.07896	0.047	0.73	477.3			5e-08	Complete
HbA1c (downstream biomarker)	Per 0.1 SD lower HbA1c	PPARG	WMH	Continuous	Beta	1	-0.0012	-0.0274	0.0251	0.0134	0.931	477.3			5e-08	Complete
HbA1c (downstream biomarker)	Per 0.1 SD lower HbA1c	PPARG	iFA	Continuous	Beta	1	-0.03	-0.1754	0.1153	0.0742	0.686	477.3			5e-08	Complete
HbA1c (downstream biomarker)	Per 0.1 SD lower HbA1c	PPARG	MD	Continuous	Beta	1	0.0224	-0.1215	0.1662	0.0734	0.761	477.3			5e-08	Complete
HbA1c (downstream biomarker)	Per 0.1 SD lower HbA1c	PPARG	T2DM	Binary	OR	1	0.977067	0.942707	1.01278	0.0183	0.206	477.3			5e-08	Complete
HbA1c (downstream biomarker)	Per 0.1 SD lower HbA1c	SLC5A2	VaD	Binary	OR	1	1.08112	0.940447	1.24272	0.0711	0.273	195.5			5e-08	Complete
HbA1c (downstream biomarker)	Per 0.1 SD lower HbA1c	SLC5A2	WMH	Continuous	Beta	2	0.0048	-0.0339	0.0436	0.0198	0.806	112.7	0.315	0.575	5e-08	Complete
HbA1c (downstream biomarker)	Per 0.1 SD lower HbA1c	SLC5A2	iFA	Continuous	Beta	1	-0.027	-0.2531	0.1992	0.1154	0.815	195.5			5e-08	Complete
HbA1c (downstream biomarker)	Per 0.1 SD lower HbA1c	SLC5A2	MD	Continuous	Beta	1	-0.0227	-0.2466	0.2012	0.1142	0.842	195.5			5e-08	Complete
HbA1c (downstream biomarker)	Per 0.1 SD lower HbA1c	SLC5A2	T2DM	Binary	OR	1	0.925149	0.803482	1.06513	0.0719	0.279	29.9			5e-08	Complete
Note. All estimates are rescaled and presented per 0.1-SD lower genetically predicted HbA1c. Estimates were obtained by dividing the original MR effect estimates, confidence interval bounds, and standard errors (expressed per 1-SD HbA1c) by 10 to improve interpretability.
β coefficients are reported for continuous outcomes (WMH, iFA, MD), whereas odds ratios (ORs) are reported for binary outcomes (VaD and T2DM).
The significance threshold indicates the p-value cut-off applied for SNP selection.
Abbreviations: HbA1c = glycated haemoglobin; VaD = vascular dementia; WMH = white matter hyperintensity volume; iFA = inverse fractional anisotropy (inverted so that higher values indicate better white matter integrity and aligned with the direction of other neuroimaging outcomes); MD = mean diffusivity; T2DM = type 2 diabetes mellitus (positive control); SNP = single nucleotide polymorphism; SE …

### Sheet: Supplementary Table 6
Supplementary Table 6. Secondary analysis: Mendelian Randomisation Estimates of Antidiabetic Drug Targets on Vascular Dementia, Neuroimaging Markers, and Type 2 Diabetes Mellitus Based on Cortex-Specific Cis-Expression Quantitative Trait Loci (eQTLs)
Exposure	Exposure_Scale	Target	Outcome	Outcome_Type	Effect_Measure	Number_of_SNPs	Effect_estimate	CI_95_Lower	CI_95_Upper	Standard_Error	P_value	F_statistic	Heterogeneity_Q	Heterogeneity_P	Significance_Threshold	Analysis_Status
eQTL	Per 1 SD change in expression	ABCC8	VaD	Binary	OR	1	1.01308	0.941765	1.08981	0.037	0.733	414.6			5e-08	Complete
eQTL	Per 1 SD change in expression	ABCC8	WMH	Continuous	Beta	1	-0.014	-0.036	0.007	0.011	0.184	414.6			5e-08	Complete
eQTL	Per 1 SD change in expression	ABCC8	iFA	Continuous	Beta	1	0.052	-0.067	0.171	0.061	0.389	414.6			5e-08	Complete
eQTL	Per 1 SD change in expression	ABCC8	MD	Continuous	Beta	1	-0.056	-0.174	0.062	0.06	0.351	414.6			5e-08	Complete
eQTL	Per 1 SD change in expression	ABCC8	T2DM	Binary	OR	1	1.06503	1.03458	1.09636	0.015	2.14e-05	414.6			5e-08	Complete
eQTL	Per 1 SD change in expression	DPP4	VaD	Binary	OR	1	0.969476	0.865888	1.08546	0.058	0.589	164.7			5e-08	Complete
eQTL	Per 1 SD change in expression	DPP4	WMH	Continuous	Beta	1	0.018	-0.015	0.051	0.017	0.294	164.7			5e-08	Complete
eQTL	Per 1 SD change in expression	DPP4	iFA	Continuous	Beta	1	-0.158	-0.337	0.02	0.091	0.082	164.7			5e-08	Complete
eQTL	Per 1 SD change in expression	DPP4	MD	Continuous	Beta	1	0.091	-0.085	0.268	0.09	0.311	164.7			5e-08	Complete
eQTL	Per 1 SD change in expression	DPP4	T2DM	Binary	OR	0									5e-08	Analysis not possible: instrument SNP absent from outcome dataset and no suitable proxy identified via TwoSampleMR or LDLink.
eQTL	Per 1 SD change in expression	GLP1R	VaD	Binary	OR	0									1e-05	Analysis not possible: instrument SNP absent from outcome dataset and no suitable proxy identified via TwoSampleMR or LDLink.
eQTL	Per 1 SD change in expression	GLP1R	WMH	Continuous	Beta	0									1e-05	Analysis not possible: instrument SNP absent from outcome dataset and no suitable proxy identified via TwoSampleMR or LDLink.
eQTL	Per 1 SD change in expression	GLP1R	iFA	Continuous	Beta	1	0.363	0.005	0.721	0.183	0.0468	22.4			1e-05	Complete
eQTL	Per 1 SD change in expression	GLP1R	MD	Continuous	Beta	1	-0.325	-0.679	0.029	0.18	0.0717	22.4			1e-05	Complete
eQTL	Per 1 SD change in expression	GLP1R	T2DM	Binary	OR	0									1e-05	Analysis not possible: instrument SNP absent from outcome dataset and no suitable proxy identified via TwoSampleMR or LDLink.
eQTL	Per 1 SD change in expression	KCNJ11	VaD	Binary	OR	1	1.01613	0.873716	1.18175	0.077	0.836	81.4			5e-08	Complete
eQTL	Per 1 SD change in expression	KCNJ11	WMH	Continuous	Beta	1	0.01	-0.034	0.054	0.022	0.645	81.4			5e-08	Complete
eQTL	Per 1 SD change in expression	KCNJ11	iFA	Continuous	Beta	1	-0.114	-0.364	0.135	0.127	0.369	81.4			5e-08	Complete
eQTL	Per 1 SD change in expression	KCNJ11	MD	Continuous	Beta	1	0.118	-0.129	0.365	0.126	0.35	81.4			5e-08	Complete
eQTL	Per 1 SD change in expression	KCNJ11	T2DM	Binary	OR	1	0.798516	0.751263	0.848742	0.031	4.8e-13	81.4			5e-08	Complete
eQTL	Per 1 SD change in expression	KCNJ1	VaD	Binary	OR	1	0.854704	0.679091	1.07681	0.118	0.184	35.5			5e-08	Complete
eQTL	Per 1 SD change in expression	KCNJ1	WMH	Continuous	Beta	1	0.058	-0.009	0.124	0.034	0.0897	35.5			5e-08	Complete
eQTL	Per 1 SD change in expression	KCNJ1	iFA	Continuous	Beta	1	0.197	-0.171	0.565	0.188	0.295	35.5			5e-08	Complete
eQTL	Per 1 SD change in expression	KCNJ1	MD	Continuous	Beta	1	-0.101	-0.465	0.263	0.186	0.586	35.5			5e-08	Complete
eQTL	Per 1 SD change in expression	KCNJ1	T2DM	Binary	OR	1	0.923116	0.854704	0.996008	0.039	0.0403	35.5			5e-08	Complete
eQTL	Per 1 SD change in expression	PPARG	VaD	Binary	OR	1	0.972388	0.720363	1.31128	0.153	0.853	19.7			1e-05	Complete
eQTL	Per 1 SD change in expression	PPARG	WMH	Continuous	Beta	1	-0.01	-0.094	0.075	0.043	0.819	19.7			1e-05	Complete
eQTL	Per 1 SD change in expression	PPARG	iFA	Continuous	Beta	1	-0.503	-0.985	-0.021	0.246	0.041	19.7			1e-05	Complete
eQTL	Per 1 SD change in expression	PPARG	MD	Continuous	Beta	1	0.075	-0.402	0.552	0.243	0.757	19.7			1e-05	Complete
eQTL	Per 1 SD change in expression	PPARG	T2DM	Binary	OR	1	0.758813	0.677057	0.850441	0.058	2.17e-06	19.7			1e-05	Complete
eQTL	Per 1 SD change in expression	HRH1	VaD	Binary	OR	0									5e-08	Analysis not possible: instrument SNP absent from outcome dataset and no suitable proxy identified via TwoSampleMR or LDLink.
eQTL	Per 1 SD change in expression	HRH1	WMH	Continuous	Beta	1	-0.042	-0.113	0.029	0.036	0.25	30.9			5e-08	Complete
eQTL	Per 1 SD change in expression	HRH1	iFA	Continuous	Beta	0									5e-08	Analysis not possible: instrument SNP absent from outcome dataset and no suitable proxy identified via TwoSampleMR or LDLink.
eQTL	Per 1 SD change in expression	HRH1	MD	Continuous	Beta	0									5e-08	Analysis not possible: instrument SNP absent from outcome dataset and no suitable proxy identified via TwoSampleMR or LDLink.
eQTL	Per 1 SD change in expression	HRH1	T2DM	Binary	OR	1	1.00602	0.911194	1.11182	0.051	0.899	30.9			5e-08	Complete
Note. All estimates are expressed per 1-standard deviation (SD) change in genetically predicted cortical gene expression and oriented to reflect the therapeutic mechanism of action of antidiabetic drugs acting on each target (agonism, antagonism, or inhibition).
Estimates are presented per 1-SD increase in expression for PPARG and GLP1R, and per 1-SD decrease in expression for all other targets.
β coefficients are reported for continuous outcomes (WMH, iFA, MD) whereas odds ratios (ORs) are reported for binary outcomes (VaD and T2DM).
The significance threshold indicates the p-value cut-off applied for SNP selection.
Abbreviations: eQTL = expression quantitative trait locus; VaD = vascular dementia; WMH = white matter hyperintensity volume; iFA = inverse fractional anisotropy (inverted so that higher values indicate better white matter integrity and aligned with the direction of other neuroimaging outcomes); MD = mean diffusivity; T2DM = type 2 diabetes mellitus (positive control); SNP = single nucleotide pol…
